# Determination of the practical utility of ESMO Scale for Clinical Actionability of molecular Targets (ESCAT): mapping OncoKB level 1 alterations using ESCAT

**DOI:** 10.64898/2026.05.16.26353390

**Authors:** M Kordes, D Chakravarty, E Boberg, M Creignou, L De Petris, C Karlsson, L Liu Burström, SP Suehnholz, J Yachnin, OPB Wiklander, F Haglund de Flon

## Abstract

**Background:** The European Society for Medical Oncology (ESMO) Scale for Clinical Actionability of molecular Targets (ESCAT) ranks genomic alterations by the evidence supporting the predictive value of the molecular target for response to targeted therapies. No openly available, systematically curated set of standard care biomarkers mapped to the ESCAT framework exists to support clinical decision-making or harmonize biomarker interpretation.

**Methods:** We mapped all OncoKB™ Level 1 biomarkers to ESCAT tiers using evidence cited by OncoKB™, excluding abstract-only data. Eight board-certified oncologists and hematologists independently assigned ESCAT tiers, with discrepancies resolved through structured consensus meetings. Recurring evidence scenarios that did not correspond to any existing ESCAT tier informed a set of a priori–defined modifications, which were subsequently applied to biomarkers that could not be classified using native ESCAT criteria.

**Results:** Of 188 OncoKB™ Level 1 biomarkers, 16 were excluded due to abstract-only evidence. Using native ESCAT criteria, 51% of the remaining biomarkers were classified as Tier 1, 3% Tier 2, 18% Tier 3, 6% Tier X and 22% could not be assigned to any tier. Applying the modified ESCAT criteria resolved all previously unclassifiable biomarkers and increased Tier 1 assignments to 73%. Inter-rater reliability (Krippendorff’s α) was moderate (0.586) and 62% of classifications required consensus discussions. Comparison with ESCAT tiers reported in ESMO Clinical Practice Guidelines showed improved concordance when using the modified criteria.

**Conclusions:** The native ESCAT criteria are highly stringent, resulting in many FDA-recognized, clinically validated biomarkers that are currently assigned level 1 by OncoKB™ not mapping to any existing tier. Our predefined modifications improved alignment with OncoKB™ Level 1 designations and with published ESMO clinical practice guidelines. The mapped set of standard care biomarkers are provided on the OncoKB™ website, offering a practical resource that harmonizes ESCAT tiers of evidence with a widely adopted levels of evidence schema.

**SUMMARY:** *Key objective:* Can FDA-recognized OncoKB Level 1 biomarkers be systematically mapped to ESCAT tiers using curated evidence alone, and how can ESCAT be operationally adapted to resolve recurrent evidence scenarios that prevent classification?

*Knowledge generated:* Using native ESCAT criteria, 22% of OncoKB Level 1 biomarkers could not be assigned to any tier, and inter-rater agreement was moderate. Predefined modifications resolved all unmappable cases and increased Tier I classifications from 51% to 73%, with improved concordance to ESMO Clinical Practice Guidelines.

*Relevance:* The resulting harmonized ESCAT classification provides a structured and reproducible resource for molecular tumor boards and clinical sequencing pipelines, enabling more consistent interpretation of actionable biomarkers. The proposed modifications clarify how to handle common evidence scenarios, improving alignment between regulatory, guideline, and evidence-based frameworks in precision oncology.

**Highlights:**

- OncoKB Level 1 biomarkers was mapped to ESCAT tiers using OncoKB evidence as of 29 Sept 2025.
- Using native ESCAT criteria, 22% of validated Level 1 biomarkers could not be assigned to any tier.
- Modified ESCAT criteria resolved unmappable biomarkers and increased Tier 1 assignments from 51% to 73%.
