## Supplementary Tables 1-4 for "Determination of the practical utility of ESMO Scale for Clinical Actionability of molecular Targets (ESCAT): mapping OncoKB level 1 alterations using ESCAT"

### Sheet: Supplementary Table S1
Supplementary Table S1. ESMO-MCBS and ESMO-MCBS-H evaluations for biomarkers supported by prospective single-arm studies
Description: Individual MCBS/MCBS-H scorecards (official or reviewer-completed) for all biomarkers with prospective non-randomized evidence, including survival endpoints and justification for final MCBS grades used in ESCAT tier assignment.
Gene	Variant	Diagnosis	Drug	MCBS Score (Published Scorecard)	MCBS Score (Evaluation Form)	Note
ABL1	T315I	Chronic Myelogenous Leukemia	Ponatinib	1 – 2		Different scorecards depending on clinical setting
BRAF	Fusions	Low-Grade Glioma, NOS	Tovorafenib	n.a.	3	MCBS Form 3
BRAF	V600E	Anaplastic Thyroid Cancer	Dabrafenib + Trametinib	3
BRAF	V600	Erdheim-Chester Disease	Vemurafenib	n.a.	3	MCBS Form 3
BRAF	V600E	Non-Small Cell Lung Cancer	Dabrafenib + Trametinib	2
BRAF	V600E	Non-Small Cell Lung Cancer	Encorafenib + Binimetinib	3
EGFR	Exon 20 in-frame insertions (762_823ins)	Non-Small Cell Lung Cancer	Mobocertinib	2
EGFR	L861Q	Non-Small Cell Lung Cancer	Afatinib	n.a.	3	MCBS Form 3
EGFR	S768I	Non-Small Cell Lung Cancer	Afatinib	n.a.	3	MCBS Form 3
ERBB2	Amplification	Colorectal Cancer	Tucatinib + Trastuzumab	3
ERBB2	Oncogenic Mutations	Non-Small Cell Lung Cancer	Trastuzumab Deruxtecan	n.a.	3	MCBS Form 3
ERBB2	Tyrosine Kinase Domain Activating Mutations	Non-Small Cell Lung Cancer	Zongertinib	3
EZH2	A682G and 6 other alterations	Follicular Lymphoma	Tazemetostat	n.a.	3	MCBS-H Form 3
FGFR2	Fusions	Cholangiocarcinoma	Pemigatinib	2
FGFR2	Fusions	Cholangiocarcinoma	Futibatinib	2
IDH1	R132C, R132G, R132H, R132L, R132S	Acute Myeloid Leukemia	Ivosidenib	2
IDH2	R140G and 8 other alterations	Acute Myeloid Leukemia	Enasidenib	n.a.	2	MCBS-H Form 3
KRAS	G12C	Non-Small Cell Lung Cancer	Adagrasib	2
KRAS	G12C	Colorectal Cancer	Adagrasib + Cetuximab	3
MET	Exon 14 skipping	Non-Small Cell Lung Cancer	Tepotinib	3
NF1	Oncogenic Mutations	Neurofibroma	Selumetinib	1
NF1	Oncogenic variant	Neurofibroma	Mirdametinib	3
Other Biomarkers	Microsatellite Instability-High (MSI-H)	Colorectal Cancer	Nivolumab	3
PDGFRA	Exon 18 in-frame deletions (814_852del), Exon 18 in-frame insertions (814_852ins), Exon 18 missense mutations (814_852mis)	Gastrointestinal Stromal Tumor	Avapritinib	3
PDGFRB	Fusions	Dermatofibrosarcoma Protuberans	Imatinib	3
RARA	PML-RARA Fusion	APL with PML-RARA	Arsenic Trioxide	n.a.	3	MCBS-H Form 3
RARA	PML-RARA Fusion	APL with PML-RARA	Tretinoin	n.a.	3	MCBS-H Form 3
RET	Fusions	Thyroid Cancer	Selpercatinib	3
ROS1	Fusions	Non-Small Cell Lung Cancer	Crizotinib	3
ROS1	Fusions	Non-Small Cell Lung Cancer	Taletrectinib	n.a.	3	MCBS Form 3
SMARCB1	Deletion	Epithelioid Sarcoma	Tazemetostat	2
ABL1	BCR-ABL1 Fusion	B-Lymphoblastic Leukemia/Lymphoma	Dasatinib	n.a.	3	MCBS-H Form 3
ABL1	BCR-ABL1 Fusion	B-Lymphoblastic Leukemia/Lymphoma	Imatinib	n.a.	2	MCBS-H Form 3
n.a. = not available

### Sheet: Supplementary Table S2
Supplementary Table S2. ESCAT tier assignments for all 188 OncoKB Level 1 biomarkers under native and modified ESCAT criteria
Description: Complete list of all biomarkers evaluated in the study, including genomic alteration, matched therapy, native ESCAT tier, modified ESCAT tier, and ESCAT tiers published in ESMO CPGs.
Gene	Variant	Diagnosis	Drug	Native ESCAT	Modified ESCAT	Consensus discussion	ESMO CPG ESCAT	ESMO Clinical Practice Guideline
ABL1	BCR-ABL1 Fusion	Chronic Myelogenous Leukemia	Imatinib	I-A	I-A	NO
ABL1	BCR-ABL1 Fusion	Chronic Myelogenous Leukemia	Asciminib	I-A	I-A	YES
ALK	Fusions	Non-Small Cell Lung Cancer	Alectinib	I-A	I-A	NO	I-A	Oncogene-addicted metastatic non-small-cell lung cancer: ESMO Clinical Practice Guideline for diagnosis, treatment and follow-up
ALK	Fusions	Non-Small Cell Lung Cancer	Brigatinib	I-A	I-A	NO	I-A	Oncogene-addicted metastatic non-small-cell lung cancer: ESMO Clinical Practice Guideline for diagnosis, treatment and follow-up
ALK	Fusions	Non-Small Cell Lung Cancer	Ceritinib	I-A	I-A	NO	I-A	Oncogene-addicted metastatic non-small-cell lung cancer: ESMO Clinical Practice Guideline for diagnosis, treatment and follow-up
ALK	Fusions	Non-Small Cell Lung Cancer	Crizotinib	I-A	I-A	NO	I-A	Oncogene-addicted metastatic non-small-cell lung cancer: ESMO Clinical Practice Guideline for diagnosis, treatment and follow-up
ALK	Fusions	Non-Small Cell Lung Cancer	Lorlatinib	I-A	I-A	NO	I-A	Oncogene-addicted metastatic non-small-cell lung cancer: ESMO Clinical Practice Guideline for diagnosis, treatment and follow-up
BRAF	V600	Melanoma	Vemurafenib + Atezolizumab + Cobimetinib	I-A	I-A	NO
BRAF	V600E	Colorectal Cancer	Encorafenib + Cetuximab	I-A	I-A	NO	I-A	Metastatic colorectal cancer: ESMO Clinical Practice Guideline for diagnosis, treatment and follow-up
BRAF	V600E	Melanoma	Dabrafenib	I-A	I-A	NO
BRAF	V600E	Melanoma	Vemurafenib	I-A	I-A	YES
BRAF	V600E	Melanoma	Dabrafenib + Trametinib	I-A	I-A	YES	I-A	Cutaneous melanoma: ESMO Clinical Practice Guideline for diagnosis, treatment and follow-up
BRAF	V600E	Melanoma	Encorafenib + Binimetinib	I-A	I-A	NO	I-A	Cutaneous melanoma: ESMO Clinical Practice Guideline for diagnosis, treatment and follow-up
BRAF	V600E/K	Melanoma	Trametinib	I-A	I-A	YES
BRAF	V600E	Melanoma	Vemurafenib + Cobimetinib	I-A	I-A	YES	I-A	Cutaneous melanoma: ESMO Clinical Practice Guideline for diagnosis, treatment and follow-up
BRCA1	Oncogenic Mutations	Ovarian Cancer, Ovary/Fallopian Tube, Peritoneal Serous Carcinoma	Niraparib	I-A	I-A	YES	I-A	Newly diagnosed and relapsed epithelial ovarian cancer: ESMO Clinical Practice Guideline for diagnosis, treatment and follow-up
BRCA1	Oncogenic Mutations	Ovarian Cancer, Ovary/Fallopian Tube, Peritoneal Serous Carcinoma	Olaparib, Olaparib + Bevacizumab	I-A	I-A	YES	I-A	Newly diagnosed and relapsed epithelial ovarian cancer: ESMO Clinical Practice Guideline for diagnosis, treatment and follow-up
BRCA1	Oncogenic Mutations	Ovarian Cancer, Ovary/Fallopian Tube, Peritoneal Serous Carcinoma	Rucaparib	I-A	I-A	YES
BRCA2	Oncogenic Mutations	Ovarian Cancer, Ovary/Fallopian Tube, Peritoneal Serous Carcinoma	Niraparib	I-A	I-A	NO	I-A	Newly diagnosed and relapsed epithelial ovarian cancer: ESMO Clinical Practice Guideline for diagnosis, treatment and follow-up
BRCA2	Oncogenic Mutations	Ovarian Cancer, Ovary/Fallopian Tube, Peritoneal Serous Carcinoma	Olaparib, Olaparib + Bevacizumab	I-A	I-A	YES	I-A	Newly diagnosed and relapsed epithelial ovarian cancer: ESMO Clinical Practice Guideline for diagnosis, treatment and follow-up
BRCA2	Oncogenic Mutations	Ovarian Cancer, Ovary/Fallopian Tube, Peritoneal Serous Carcinoma	Rucaparib	I-A	I-A	NO
BRCA2	Oncogenic Mutations	Prostate Cancer, NOS, Prostate Cancer	Niraparib + Abiraterone Acetate + Prednisone	I-A	I-A	NO
BRCA2	Oncogenic Mutations	Prostate Cancer, NOS, Prostate Cancer	Olaparib	I-A	I-A	NO
BRCA2	Oncogenic Mutations	Prostate Cancer, NOS, Prostate Cancer	Rucaparib	I-A	I-A	NO
BRCA2	Oncogenic Mutations	Prostate Cancer, NOS, Prostate Cancer	Talazoparib + Enzalutamide	I-A	I-A	NO
EGFR	Exon 19 in-frame deletions (729_761del), L858R	Non-Small Cell Lung Cancer	Afatinib	I-A	I-A	NO	I-A	Oncogene-addicted metastatic non-small-cell lung cancer: ESMO Clinical Practice Guideline for diagnosis, treatment and follow-up
EGFR	Exon 19 in-frame deletions (729_761del), L858R	Non-Small Cell Lung Cancer	Dacomitinib	I-A	I-A	NO	I-A	Oncogene-addicted metastatic non-small-cell lung cancer: ESMO Clinical Practice Guideline for diagnosis, treatment and follow-up
EGFR	Exon 19 in-frame deletions (729_761del), L858R	Non-Small Cell Lung Cancer	Erlotinib, Erlotinib + Ramucirumab	I-A	I-A	NO	I-A	Oncogene-addicted metastatic non-small-cell lung cancer: ESMO Clinical Practice Guideline for diagnosis, treatment and follow-up
EGFR	Exon 19 in-frame deletions (729_761del), L858R	Non-Small Cell Lung Cancer	Gefitinib	I-A	I-A	NO	I-A	Oncogene-addicted metastatic non-small-cell lung cancer: ESMO Clinical Practice Guideline for diagnosis, treatment and follow-up
EGFR	Exon 19 in-frame deletions (729_761del), L858R	Non-Small Cell Lung Cancer	Osimertinib	I-A	I-A	NO	I-A	Oncogene-addicted metastatic non-small-cell lung cancer: ESMO Clinical Practice Guideline for diagnosis, treatment and follow-up
EGFR	Exon 20 in-frame insertions (762_823ins)	Non-Small Cell Lung Cancer	Amivantamab	I-A	I-A	YES	I-B	Oncogene-addicted metastatic non-small-cell lung cancer: ESMO Clinical Practice Guideline for diagnosis, treatment and follow-up
EGFR	Exon 20 in-frame insertions (762_823ins)	Non-Small Cell Lung Cancer	Amivantamab + Chemotherapy	I-A	I-A	YES
EGFR	T790M	Non-Small Cell Lung Cancer	Osimertinib	I-A	I-A	YES
ERBB2	Amplification	Breast Cancer	Ado-Trastuzumab Emtansine	I-A	I-A	NO	I-A	ESMO Clinical Practice Guideline for the diagnosis, staging and treatment of patients with metastatic breast cancer
ERBB2	Amplification	Breast Cancer	Lapatinib + Capecitabine, Lapatinib + Letrozole	I-A	I-A	NO
ERBB2	Amplification	Breast Cancer	Margetuximab + Chemotherapy	I-A	I-A	NO	I-A	ESMO Clinical Practice Guideline for the diagnosis, staging and treatment of patients with metastatic breast cancer
ERBB2	Amplification	Breast Cancer	Neratinib, Neratinib + Capecitabine	I-A	I-A	NO	I-A	ESMO Clinical Practice Guideline for the diagnosis, staging and treatment of patients with metastatic breast cancer
ERBB2	Amplification	Breast Cancer	Trastuzumab + Pertuzumab + Chemotherapy	I-A	I-A	NO	I-A	ESMO Clinical Practice Guideline for the diagnosis, staging and treatment of patients with metastatic breast cancer
ERBB2	Amplification	Breast Cancer	Trastuzumab + Tucatinib + Capecitabine	I-A	I-A	NO	I-A	ESMO Clinical Practice Guideline for the diagnosis, staging and treatment of patients with metastatic breast cancer
ERBB2	Amplification	Breast Cancer	Trastuzumab Deruxtecan	I-A	I-A	NO	I-A	ESMO Clinical Practice Guideline for the diagnosis, staging and treatment of patients with metastatic breast cancer
ERBB2	Amplification	Breast Cancer	Trastuzumab, Trastuzumab + Chemotherapy	I-A	I-A	NO	I-A	ESMO Clinical Practice Guideline for the diagnosis, staging and treatment of patients with metastatic breast cancer
ERBB2	Amplification	Esophagogastric Cancer	Pembrolizumab + Trastuzumab + Chemotherapy	I-A	I-A	NO	I-A	Oesophageal cancer: ESMO Clinical Practice Guideline for diagnosis, treatment and follow-up5
ERBB2	Amplification	Esophagogastric Cancer	Trastuzumab + Chemotherapy	I-A	I-A	YES	I-A	Oesophageal cancer: ESMO Clinical Practice Guideline for diagnosis, treatment and follow-up5
ERBB2	Amplification	Esophagogastric Cancer	Trastuzumab Deruxtecan	I-A	I-A	YES
ESR1	D538 and 5 other alterations	Breast Cancer	Elacestrant	I-A	I-A	NO
FGFR3	FGFR3-BAIAP2L1 Fusion, FGFR3-TACC3 Fusion	Bladder Cancer	Erdafitinib	I-A	I-A	NO
FGFR3	G370C, R248C, S249C, Y373C	Bladder Cancer	Erdafitinib	I-A	I-A	NO
FLT3	D835, I836, Internal tandem duplication (572_630ins)	Acute Myeloid Leukemia	Gilteritinib	I-A	I-A	NO
FLT3	D835, I836, Internal tandem duplication (572_630ins)	Acute Myeloid Leukemia	Midostaurin + High Dose Chemotherapy	I-A	I-A	NO
FLT3	Internal tandem duplication (572_630ins)	Acute Myeloid Leukemia	Quizartinib	I-A	I-A	NO
IDH1	R132	Intrahepatic Cholangiocarcinoma, Cholangiocarcinoma	Ivosidenib	I-A	I-A	NO	I-A	Biliary tract cancer: ESMO Clinical Practice Guideline for diagnosis, treatment and follow-up
KIT	Oncogenic Mutations	Gastrointestinal Stromal Tumor	Imatinib	I-A	I-A	NO	I-A	Gastrointestinal stromal tumours: ESMOeEURACANeGENTURIS Clinical Practice Guidelines for diagnosis, treatment and follow-up
KIT	Oncogenic Mutations	Gastrointestinal Stromal Tumor	Regorafenib	I-A	I-A	NO
KIT	Oncogenic Mutations	Gastrointestinal Stromal Tumor	Ripretinib	I-A	I-A	NO
KIT	Oncogenic Mutations	Gastrointestinal Stromal Tumor	Sunitinib	I-A	I-A	NO
KRAS	G12C	Non-Small Cell Lung Cancer	Sotorasib	I-A	I-A	YES	I-B	Oncogene-addicted metastatic non-small-cell lung cancer: ESMO Clinical Practice Guideline for diagnosis, treatment and follow-up
KRAS	Wildtype	Colorectal Cancer	Cetuximab, Cetuximab + Chemotherapy	I-A	I-A	YES
KRAS	Wildtype	Colorectal Cancer	Panitumumab, Panitumumab + Chemotherapy	I-A	I-A	YES
Other Biomarkers	Microsatellite Instability-High (MSI-H)	Endometrial Cancer	Dostarlimab + Carboplatin + Paclitaxel	I-A	I-A	NO
PALB2	Oncogenic Mutations	Prostate Cancer, NOS, Prostate Cancer	Talazoparib + Enzalutamide	I-A	I-A	NO
PIK3CA	C420R and 10 other alterations	Breast Cancer	Alpelisib + Fulvestrant	I-A	I-A	NO	I-A	ESMO Clinical Practice Guideline for the diagnosis, staging and treatment of patients with metastatic breast cancer
PIK3CA	C420R and 10 other alterations	Breast Cancer	Capivasertib + Fulvestrant	I-A	I-A	YES
PIK3CA	E545Q and 7 other alterations	Breast Cancer	Capivasertib + Fulvestrant	I-A	I-A	YES
RARA	PML-RARA Fusion	APL with PML-RARA	Tretinoin + Arsenic Trioxide	I-A	I-A	NO
RET	Fusions	Non-Small Cell Lung Cancer	Selpercatinib	I-A	I-A	YES	I-C	Oncogene-addicted metastatic non-small-cell lung cancer: ESMO Clinical Practice Guideline for diagnosis, treatment and follow-up
RET	Oncogenic Mutations	Medullary Thyroid Cancer	Selpercatinib	I-A	I-A	YES
TSC2	Oncogenic Mutations	Encapsulated Glioma	Everolimus	I-A	I-A	YES
ALK	Fusions	Non-Small Cell Lung Cancer	Ensartinib (Level 1)	I-A	I-A	NO
EGFR	Exon 19 in-frame deletions, L858R	Non-Small Cell Lung Cancer	Amivantamab + Chemotherapy	I-A	I-A	NO
EGFR	Exon 19 in-frame deletions, L858R	Non-Small Cell Lung Cancer	Amivantamab + Lazertinib	I-A	I-A	NO
IDH1	R132C/H/G/S/L	Oligodendroglioma	Vorasidenib	I-A	I-A	NO
IDH1	R132C/H/G/S/L	Atrocytoma	Vorasidenib	I-A	I-A	NO
KRAS	G12C	Colorectal Cancer	Sotorasib + Panitumumab	I-A	I-A	NO
AKT1	E17K	Breast Cancer	Capivasertib + Fulvestrant	I-B	I-B	YES	II-B	ESMO Clinical Practice Guideline for the diagnosis, staging and treatment of patients with metastatic breast cancer
Other Biomarkers	Microsatellite Instability-High (MSI-H)	Colorectal Cancer	Ipilimumab + Nivolumab	I-B	I-B	YES	I-B	Localised rectal cancer: ESMO Clinical Practice Guideline for diagnosis, treatment and follow-up
								Gastric cancer: ESMO Clinical Practice Guideline for diagnosis, treatment and follow-up
BRAF	V600E	All Solid Tumors (excluding Colorectal Cancer)	Dabrafenib + Trametinib	I-C	I-C	NO	I-C	Sinonasal malignancy: ESMOeEURACAN Clinical Practice Guideline for diagnosis, treatment and follow-up
BRAF	V600E	Biliary Tract Cancer, NOS	Dabrafenib + Trametinib	I-C	I-C	YES
NTRK1	Fusions	All Solid Tumors	Entrectinib	I-C	I-C	YES	I-C	Gastrointestinal stromal tumours: ESMOeEURACANeGENTURIS Clinical Practice Guidelines for diagnosis, treatment and follow-up
								Oncogene-addicted metastatic non-small-cell lung cancer: ESMO Clinical Practice Guideline for diagnosis, treatment and follow-up
								Sinonasal malignancy: ESMOeEURACAN Clinical Practice Guideline for diagnosis, treatment and follow-up"
								Salivary gland cancer: ESMOeEuropean Reference Network on Rare Adult Solid Cancers (EURACAN) Clinical Practice Guideline for diagnosis, treatment and follow-up"
								Pancreatic cancer: ESMO Clinical Practice Guideline for diagnosis, treatment and follow-up
								Metastatic colorectal cancer: ESMO Clinical Practice Guideline for diagnosis, treatment and follow-up
								ESMO Clinical Practice Guideline for the diagnosis, staging and treatment of patients with metastatic breast cancer
NTRK1	Fusions	All Solid Tumors	Larotrectinib	I-C	I-C	YES	I-C	Gastrointestinal stromal tumours: ESMOeEURACANeGENTURIS Clinical Practice Guidelines for diagnosis, treatment and follow-up
								Oncogene-addicted metastatic non-small-cell lung cancer: ESMO Clinical Practice Guideline for diagnosis, treatment and follow-up
								Sinonasal malignancy: ESMOeEURACAN Clinical Practice Guideline for diagnosis, treatment and follow-up"
								Salivary gland cancer: ESMOeEuropean Reference Network on Rare Adult Solid Cancers (EURACAN) Clinical Practice Guideline for diagnosis, treatment and follow-up"
								Pancreatic cancer: ESMO Clinical Practice Guideline for diagnosis, treatment and follow-up
								Metastatic colorectal cancer: ESMO Clinical Practice Guideline for diagnosis, treatment and follow-up
								ESMO Clinical Practice Guideline for the diagnosis, staging and treatment of patients with metastatic breast cancer
NTRK2	Fusions	All Solid Tumors	Entrectinib	I-C	I-C	YES	I-C	Gastrointestinal stromal tumours: ESMOeEURACANeGENTURIS Clinical Practice Guidelines for diagnosis, treatment and follow-up
								Oncogene-addicted metastatic non-small-cell lung cancer: ESMO Clinical Practice Guideline for diagnosis, treatment and follow-up
								Sinonasal malignancy: ESMOeEURACAN Clinical Practice Guideline for diagnosis, treatment and follow-up"
								Salivary gland cancer: ESMOeEuropean Reference Network on Rare Adult Solid Cancers (EURACAN) Clinical Practice Guideline for diagnosis, treatment and follow-up"
								Pancreatic cancer: ESMO Clinical Practice Guideline for diagnosis, treatment and follow-up
								Metastatic colorectal cancer: ESMO Clinical Practice Guideline for diagnosis, treatment and follow-up
								ESMO Clinical Practice Guideline for the diagnosis, staging and treatment of patients with metastatic breast cancer
NTRK3	Fusions	All Solid Tumors	Entrectinib	I-C	I-C	YES	I-C	Gastrointestinal stromal tumours: ESMOeEURACANeGENTURIS Clinical Practice Guidelines for diagnosis, treatment and follow-up
								Oncogene-addicted metastatic non-small-cell lung cancer: ESMO Clinical Practice Guideline for diagnosis, treatment and follow-up
								Sinonasal malignancy: ESMOeEURACAN Clinical Practice Guideline for diagnosis, treatment and follow-up"
								Salivary gland cancer: ESMOeEuropean Reference Network on Rare Adult Solid Cancers (EURACAN) Clinical Practice Guideline for diagnosis, treatment and follow-up"
								Pancreatic cancer: ESMO Clinical Practice Guideline for diagnosis, treatment and follow-up
								Metastatic colorectal cancer: ESMO Clinical Practice Guideline for diagnosis, treatment and follow-up
								ESMO Clinical Practice Guideline for the diagnosis, staging and treatment of patients with metastatic breast cancer
NTRK3	Fusions	All Solid Tumors	Larotrectinib	I-C	I-C	YES	I-C	Gastrointestinal stromal tumours: ESMOeEURACANeGENTURIS Clinical Practice Guidelines for diagnosis, treatment and follow-up
								Oncogene-addicted metastatic non-small-cell lung cancer: ESMO Clinical Practice Guideline for diagnosis, treatment and follow-up
								Sinonasal malignancy: ESMOeEURACAN Clinical Practice Guideline for diagnosis, treatment and follow-up"
								Salivary gland cancer: ESMOeEuropean Reference Network on Rare Adult Solid Cancers (EURACAN) Clinical Practice Guideline for diagnosis, treatment and follow-up"
								Pancreatic cancer: ESMO Clinical Practice Guideline for diagnosis, treatment and follow-up
								Metastatic colorectal cancer: ESMO Clinical Practice Guideline for diagnosis, treatment and follow-up
								ESMO Clinical Practice Guideline for the diagnosis, staging and treatment of patients with metastatic breast cancer
Other Biomarkers	Microsatellite Instability-High (MSI-H)	All Solid Tumors	Pembrolizumab	I-C	I-C	YES	I-C	Sinonasal malignancy: ESMOeEURACAN Clinical Practice Guideline for diagnosis, treatment and follow-up"
								Pancreatic cancer: ESMO Clinical Practice Guideline for diagnosis, treatment and follow-up
								Oesophageal cancer: ESMO Clinical Practice Guideline for diagnosis, treatment and follow-up
								ESMO Clinical Practice Guideline for the diagnosis, staging and treatment of patients with metastatic breast cancer
Other Biomarkers	Tumor Mutational Burden-High (TMB-H)	All Solid Tumors	Pembrolizumab	I-C	I-C	YES	I-C	Sinonasal malignancy: ESMOeEURACAN Clinical Practice Guideline for diagnosis, treatment and follow-up"
PDGFB	COLI-A1-PDGFB Fusion	Dermatofibrosarcoma Protuberans	Imatinib	I-C	I-C	YES
PDGFRA	Fusions	Myelodysplastic/Myeloproliferative Neoplasms	Imatinib	I-C	I-C	YES
RET	Fusions	All Solid Tumors (excluding Thyroid Cancer, Non-Small Cell Lung Cancer)	Selpercatinib	I-C	I-C	NO	I-C	Sinonasal malignancy: ESMOeEURACAN Clinical Practice Guideline for diagnosis, treatment and follow-up
ALK	Fusions	Anaplastic Large-Cell Lymphoma ALK Positive	Crizotinib	II-B	II-B	NO
ALK	Fusions	Inflammatory Myofibroblastic Tumor	Crizotinib	II-B	II-B	YES
BRAF	V600	Low-Grade Glioma, NOS	Tovorafenib	II-B	II-B	YES
PDGFRA	FIP1L1-PDGFRA Fusion	Chronic Eosinophilic Leukemia, NOS	Imatinib	II-B	II-B	NO
ROS1	Fusions	Non-Small Cell Lung Cancer	Entrectinib	II-B	II-B	NO	I-B	Oncogene-addicted metastatic non-small-cell lung cancer: ESMO Clinical Practice Guideline for diagnosis, treatment and follow-up
TSC1	Oncogenic Mutations	Encapsulated Glioma	Everolimus	II-B	II-B	NO
KMTII-A	Fusion	Mixed Phenotype Acute Leukemia	Revumenib	III-A	III-A	YES
ATM	Oncogenic Mutations	Prostate Cancer, NOS, Prostate Cancer	Olaparib	III-B	III-B	YES
ATM	Oncogenic Mutations	Prostate Cancer, NOS, Prostate Cancer	Talazoparib + Enzalutamide	III-B	III-B	YES
ATR	Oncogenic Mutations	Prostate Cancer, NOS, Prostate Cancer	Talazoparib + Enzalutamide	III-B	III-B	YES
BARD1	Oncogenic Mutations	Prostate Cancer, NOS, Prostate Cancer	Olaparib	III-B	III-B	YES
BRCA1	Oncogenic Mutations	Prostate Cancer, NOS, Prostate Cancer	Niraparib + Abiraterone Acetate + Prednisone	III-B	III-B	YES
BRCA1	Oncogenic Mutations	Prostate Cancer, NOS, Prostate Cancer	Olaparib	III-B	III-B	YES
BRCA1	Oncogenic Mutations	Prostate Cancer, NOS, Prostate Cancer	Olaparib + Abiraterone + Prednisone, Olaparib + Abiraterone + Prednisolone	III-B	III-B	YES
BRCA1	Oncogenic Mutations	Prostate Cancer, NOS, Prostate Cancer	Rucaparib	III-B	III-B	YES
BRCA1	Oncogenic Mutations	Prostate Cancer, NOS, Prostate Cancer	Talazoparib + Enzalutamide	III-B	III-B	YES
BRIP1	Oncogenic Mutations	Prostate Cancer, NOS, Prostate Cancer	Olaparib	III-B	III-B	YES
CDK12	Oncogenic Mutations	Prostate Cancer, NOS, Prostate Cancer	Olaparib	III-B	III-B	YES
CDK12	Oncogenic Mutations	Prostate Cancer, NOS, Prostate Cancer	Talazoparib + Enzalutamide	III-B	III-B	YES
CHEK1	Oncogenic Mutations	Prostate Cancer, NOS, Prostate Cancer	Olaparib	III-B	III-B	NO
CHEK2	Oncogenic Mutations	Prostate Cancer, NOS, Prostate Cancer	Olaparib	III-B	III-B	NO
CHEK2	Oncogenic Mutations	Prostate Cancer, NOS, Prostate Cancer	Talazoparib + Enzalutamide	III-B	III-B	YES
EGFR	G719	Non-Small Cell Lung Cancer	Afatinib	III-B	III-B	YES
FANCA	Oncogenic Mutations	Prostate Cancer, NOS, Prostate Cancer	Talazoparib + Enzalutamide	III-B	III-B	NO
FANCL	Oncogenic Mutations	Prostate Cancer, NOS, Prostate Cancer	Olaparib	III-B	III-B	NO
MLH1	Oncogenic Mutations	Prostate Cancer, NOS, Prostate Cancer	Talazoparib + Enzalutamide	III-B	III-B	YES
MRE11	Oncogenic Mutations	Prostate Cancer, NOS, Prostate Cancer	Talazoparib + Enzalutamide	III-B	III-B	YES
NBN	Oncogenic Mutations	Prostate Cancer, NOS, Prostate Cancer	Talazoparib + Enzalutamide	III-B	III-B	YES
NTRK2	Fusions	All Solid Tumors	Larotrectinib	III-B	III-B	YES	I-C	Gastrointestinal stromal tumours: ESMOeEURACANeGENTURIS Clinical Practice Guidelines for diagnosis, treatment and follow-up
								Oncogene-addicted metastatic non-small-cell lung cancer: ESMO Clinical Practice Guideline for diagnosis, treatment and follow-up
								Sinonasal malignancy: ESMOeEURACAN Clinical Practice Guideline for diagnosis, treatment and follow-up"
								Salivary gland cancer: ESMOeEuropean Reference Network on Rare Adult Solid Cancers (EURACAN) Clinical Practice Guideline for diagnosis, treatment and follow-up"
								Pancreatic cancer: ESMO Clinical Practice Guideline for diagnosis, treatment and follow-up
								Metastatic colorectal cancer: ESMO Clinical Practice Guideline for diagnosis, treatment and follow-up
								ESMO Clinical Practice Guideline for the diagnosis, staging and treatment of patients with metastatic breast cancer
PALB2	Oncogenic Mutations	Prostate Cancer, NOS, Prostate Cancer	Olaparib	III-B	III-B	YES
PTEN	Oncogenic Mutations	Breast Cancer	Capivasertib + Fulvestrant	III-B	III-B	NO
RAD5I-B	Oncogenic Mutations	Prostate Cancer, NOS, Prostate Cancer	Olaparib	III-B	III-B	NO
RAD5I-C	Oncogenic Mutations	Prostate Cancer, NOS, Prostate Cancer	Olaparib	III-B	III-B	NO
RAD5I-C	Oncogenic Mutations	Prostate Cancer, NOS, Prostate Cancer	Talazoparib + Enzalutamide	III-B	III-B	YES
RAD51D	Oncogenic Mutations	Prostate Cancer, NOS, Prostate Cancer	Olaparib	III-B	III-B	YES
RAD54L	Oncogenic Mutations	Prostate Cancer, NOS, Prostate Cancer	Olaparib	III-B	III-B	NO
IDH2	R172K/M/W/S/G	Astrocytoma, Oligodendroglioma	Vorasidenib	III-B	III-B	YES
ABL1	BCR-ABL1 Fusion	Chronic Myelogenous Leukemia	Dasatinib	Unclassifiable	I-A	YES
ABL1	BCR-ABL1 Fusion	Chronic Myelogenous Leukemia	Bosutinib	Unclassifiable	I-A	YES
ABL1	BCR-ABL1 Fusion	B-Lymphoblastic Leukemia/Lymphoma	Ponatinib	I-B	I-B	YES
ABL1	BCR-ABL1 Fusion	B-Lymphoblastic Leukemia/Lymphoma	Dasatinib	Unclassifiable	I-B	YES
ABL1	BCR-ABL1 Fusion	Chronic Myelogenous Leukemia	Nilotinib	Unclassifiable	I-A	YES
ABL1	BCR-ABL1 Fusion	B-Lymphoblastic Leukemia/Lymphoma	Imatinib	Unclassifiable	I-B	YES
ABL1	T315I	B-Lymphoblastic Leukemia/Lymphoma	Ponatinib	Unclassifiable	I-B	YES
ABL1	T315I	Chronic Myelogenous Leukemia	Ponatinib	Unclassifiable	I-B	YES
BRAF	Fusions	Low-Grade Glioma, NOS	Tovorafenib	Unclassifiable	I-B	YES
BRAF	V600	Erdheim-Chester Disease	Vemurafenib	Unclassifiable	I-B	YES
BRAF	V600E	Anaplastic Thyroid Cancer	Dabrafenib + Trametinib	Unclassifiable	I-B	YES
BRAF	V600E	Non-Small Cell Lung Cancer	Dabrafenib + Trametinib	Unclassifiable	I-B	YES	I-B	Oncogene-addicted metastatic non-small-cell lung cancer: ESMO Clinical Practice Guideline for diagnosis, treatment and follow-up
BRAF	V600E	Non-Small Cell Lung Cancer	Encorafenib + Binimetinib	Unclassifiable	I-B	YES
EGFR	Exon 20 in-frame insertions (762_823ins)	Non-Small Cell Lung Cancer	Mobocertinib	Unclassifiable	I-B	YES	I-B	Oncogene-addicted metastatic non-small-cell lung cancer: ESMO Clinical Practice Guideline for diagnosis, treatment and follow-up
EGFR	L861Q	Non-Small Cell Lung Cancer	Afatinib	Unclassifiable	I-B	YES
EGFR	S768I	Non-Small Cell Lung Cancer	Afatinib	Unclassifiable	I-B	YES
ERBB2	Amplification	Colorectal Cancer	Tucatinib + Trastuzumab	Unclassifiable	I-B	YES	II-B	Metastatic colorectal cancer: ESMO Clinical Practice Guideline for diagnosis, treatment and follow-up
ERBB2	Oncogenic Mutations	Non-Small Cell Lung Cancer	Trastuzumab Deruxtecan	Unclassifiable	I-B	YES	II-B	Oncogene-addicted metastatic non-small-cell lung cancer: ESMO Clinical Practice Guideline for diagnosis, treatment and follow-up
EZH2	A682G and 6 other alterations	Follicular Lymphoma	Tazemetostat	Unclassifiable	I-B	YES
FGFR2	Fusions	Cholangiocarcinoma	Futibatinib	Unclassifiable	I-B	YES	I-B	Biliary tract cancer: ESMO Clinical Practice Guideline for diagnosis, treatment and follow-up
FGFR2	Fusions	Cholangiocarcinoma	Pemigatinib	Unclassifiable	I-B	YES	I-B	Biliary tract cancer: ESMO Clinical Practice Guideline for diagnosis, treatment and follow-up
IDH1	R132C, R132G, R132H, R132L, R132S	Acute Myeloid Leukemia	Ivosidenib	Unclassifiable	I-B	YES
IDH2	R140G and 8 other alterations	Acute Myeloid Leukemia	Enasidenib	Unclassifiable	I-B	YES
KRAS	G12C	Non-Small Cell Lung Cancer	Adagrasib	Unclassifiable	I-B	YES	I-B	Oncogene-addicted metastatic non-small-cell lung cancer: ESMO Clinical Practice Guideline for diagnosis, treatment and follow-up
MET	Exon 14 skipping	Non-Small Cell Lung Cancer	Tepotinib	Unclassifiable	I-B	YES	I-B	Oncogene-addicted metastatic non-small-cell lung cancer: ESMO Clinical Practice Guideline for diagnosis, treatment and follow-up
NF1	Oncogenic Mutations	Neurofibroma	Selumetinib	Unclassifiable	I-B	YES
Other Biomarkers	Microsatellite Instability-High (MSI-H)	Colorectal Cancer	Nivolumab	Unclassifiable	I-B	YES	I-B	Localised rectal cancer: ESMO Clinical Practice Guideline for diagnosis, treatment and follow-up
								Gastric cancer: ESMO Clinical Practice Guideline for diagnosis, treatment and follow-up
PDGFRA	Exon 18 in-frame deletions (814_852del), Exon 18 in-frame insertions (814_852ins), Exon 18 missense mutations (814_852mis)	Gastrointestinal Stromal Tumor	Avapritinib	Unclassifiable	I-B	YES	I-B	Gastrointestinal stromal tumours: ESMOeEURACANeGENTURIS Clinical Practice Guidelines for diagnosis, treatment and follow-up
PDGFRB	Fusions	Dermatofibrosarcoma Protuberans	Imatinib	Unclassifiable	I-B	YES
RARA	PML-RARA Fusion	APL with PML-RARA	Arsenic Trioxide	Unclassifiable	I-B	YES
RARA	PML-RARA Fusion	APL with PML-RARA	Tretinoin	Unclassifiable	I-B	YES
RET	Fusions	Thyroid Cancer	Selpercatinib	Unclassifiable	I-B	YES
ROS1	Fusions	Non-Small Cell Lung Cancer	Crizotinib	Unclassifiable	I-B	YES	I-B	Oncogene-addicted metastatic non-small-cell lung cancer: ESMO Clinical Practice Guideline for diagnosis, treatment and follow-up
SMARCB1	Deletion	Epithelioid Sarcoma	Tazemetostat	Unclassifiable	I-B	YES
ERBB2	Tyrosine Kinase Domain Activating Mutations	Non-Small Cell Lung Cancer	Zongertinib	Unclassifiable	I-B	YES
KRAS	G12C	Colorectal Cancer	Adagrasib + Cetuximab	Unclassifiable	I-B	YES
NF1	Oncogenic variant	Neurofibroma	Mirdametinib	Unclassifiable	I-B	YES
ROS1	Fusions	Non-Small Cell Lung Cancer	Taletrectinib	Unclassifiable	I-B	YES
NRAS	Wildtype	Colorectal Cancer	Panitumumab, Panitumumab + Chemotherapy	X	X	YES
EGFR	Oncogenic mutations (excluding L858R, Exon 19 deletions, T790M, G719, L861Q, S768I, Exon 20 in-frame insertions, G724S, L718Q/V, D761Y, Exon 19 in-frame insertions, L747P and Kinase Domain Duplication)	Non-Small Cell Lung Cancer	Datopotamab Deruxtecan	X	X	YES
EGFR	G724S,L718Q/V	Non-Small Cell Lung Cancer	Datopotamab Deruxtecan	X	X	YES
EGFR	Exon 19 in-frame insertions	Non-Small Cell Lung Cancer	Datopotamab Deruxtecan	X	X	YES
EGFR	Kinase Domain Duplication	Non-Small Cell Lung Cancer	Datopotamab Deruxtecan	X	X	YES
EGFR	L747P	Non-Small Cell Lung Cancer	Datopotamab Deruxtecan	X	X	YES
EGFR	D761Y	Non-Small Cell Lung Cancer	Datopotamab Deruxtecan	X	X	YES
EGFR	Exon 19 in-frame deletions,L858R	Non-Small Cell Lung Cancer	Datopotamab Deruxtecan	X	X	YES
EGFR	G719,L861Q,S768I	Non-Small Cell Lung Cancer	Datopotamab Deruxtecan	X	X	YES
EGFR	T790M	Non-Small Cell Lung Cancer	Datopotamab Deruxtecan	X	X	YES
ABL1	T315I	Chronic Myelogenous Leukemia	Asciminib	Abstract only	Abstract only	Abstracts only
BRCA2	Oncogenic Mutations	Prostate Cancer, NOS, Prostate Cancer	Olaparib + Abiraterone + Prednisone, Olaparib + Abiraterone + Prednisolone	Abstract only	Abstract only	Abstracts only
FGFR1	Fusions	Myeloid/Lymphoid Neoplasms with Eosinophilia and Rearrangement of PDGFRA/PDGFRB or FGFR1 or with PCM1-JAK2	Pemigatinib	Abstract only	Abstract only	Abstracts only
IDH1	R132C, R132G, R132H, R132L, R132S	Acute Myeloid Leukemia	Olutasidenib	Abstract only	Abstract only	Abstracts only
IDH1	R132C, R132G, R132H, R132L, R132S	Myelodysplastic Syndromes	Ivosidenib	Abstract only	Abstract only	Abstracts only
KIT	D816	Mastocytosis	Avapritinib	Abstract only	Abstract only	Abstracts only
MET	D1010, Exon 14 Deletion, Exon 14 in-frame deletions (963_1010del), Exon 14 splice mutations (963_1010splice)	Non-Small Cell Lung Cancer	Capmatinib	Abstract only	Abstract only	Abstracts only	I-B	Oncogene-addicted metastatic non-small-cell lung cancer: ESMO Clinical Practice Guideline for diagnosis, treatment and follow-up
RET	Fusions	Non-Small Cell Lung Cancer	Pralsetinib	Abstract only	Abstract only	Abstracts only	I-C	Oncogene-addicted metastatic non-small-cell lung cancer: ESMO Clinical Practice Guideline for diagnosis, treatment and follow-up
RET	Fusions	Thyroid Cancer	Pralsetinib	Abstract only	Abstract only	Abstracts only
ROS1	Fusions	Non-Small Cell Lung Cancer	Repotrectinib	Abstract only	Abstract only	Abstracts only	I-B	Oncogene-addicted metastatic non-small-cell lung cancer: ESMO Clinical Practice Guideline for diagnosis, treatment and follow-up
EGFR	Exon 20 in-frame insertions	Non-Small Cell Lung Cancer	Datopotamab Deruxtecan, Sunvozertinib	Abstract only	Abstract only	Abstracts only
KRAS	Oncogenic mutations	Low-Grade Serous Ovarian Cancer	Avutometinib + Defactinib	Abstract only	Abstract only	Abstracts only
NRG1	Fusion	Non-Small Cell Lung Cancer; Pancreatic Adenocarcinoma	Zenocutuzumab	Abstract only	Abstract only	Abstracts only
NTRK1/2/3	Fusions	All solid tumors	Repotrectinib	Abstract only	Abstract only	Abstracts only
PIK3CA	Oncogenic Mutations (excluding R88Q, N345K, C420R, E542K, E545A/D/G/K/Q, Q546E/K/R/P, M1043V/I, H1047Y/R/L, G1049R)	Breast Cancer	Inavolisib + Palbociclib + Fulvestrant	Abstract only	Abstract only	Abstracts only
PIK3CA	R88Q, N345K, C420R, E542K, E545A/D/G/K/Q, Q546E/K/R/P, M1043V/I, H1047Y/R/L, G1049R	Breast Cancer	Inavolisib + Palbociclib + Fulvestrant	Abstract only	Abstract only	Abstracts only

### Sheet: Supplementary Table S3
Supplementary Table S3. Biomarkers with ESCAT tiers reported in ESMO Clinical Practice Guidelines but not assigned OncoKB Level 1
Description: Additional biomarkers identified in ESMO CPGs with explicit ESCAT tier assignments, including guideline source, reported tier. These biomarkers were not assigned OncoKB level 1 and not considered for mapping.
Gene	Variant	Diagnosis	Drug	ESMO published ESCAT	ESMO Clinical Practice Guideline
BRAF	Pathogenic mutations	GIST	BRAF/MEK inhibitors	3A	Gastrointestinal stromal tumours: ESMOeEURACANeGENTURIS Clinical Practice Guidelines for diagnosis, treatment and follow-up
EGFR	EGFR activating mutation	NSCLC	Erlotinib/bevacizumab	1A	Oncogene-addicted metastatic non-small-cell lung cancer: ESMO Clinical Practice Guideline for diagnosis, treatment and follow-up
EGFR	EGFR activating mutation	NSCLC	Gefitinib-Carboplatin-pemetrexed	1B	Oncogene-addicted metastatic non-small-cell lung cancer: ESMO Clinical Practice Guideline for diagnosis, treatment and follow-up
FGFR1/2	fusions or mutations	Sinonasal malignancy	Pan-FGFR inhibitors	1C	Sinonasal malignancy: ESMOeEURACAN Clinical Practice Guideline for diagnosis, treatment and follow-up
Androgen receptor	Expression	Salivary duct carcinoma or adenocarcinoma	Androgen receptor blocker + gonadotropin-releasing hormone agonist	2B	Salivary gland cancer: ESMOeEuropean Reference Network on Rare Adult Solid Cancers (EURACAN) Clinical Practice Guideline for diagnosis, treatment and follow-up
ERBB"	ERBB2 amplification (or Her2 3+)	Salivary duct carcinoma or adenocarcinoma	Anti-HER2 antibodies (e.g. trastuzumab)	2B	Salivary gland cancer: ESMOeEuropean Reference Network on Rare Adult Solid Cancers (EURACAN) Clinical Practice Guideline for diagnosis, treatment and follow-up
HRD signature	BRCA1/2-wt/HRD- positive	Epithelial ovarian cancer	Niraparib	1A	Newly diagnosed and relapsed epithelial ovarian cancer: ESMO Clinical Practice Guideline for diagnosis, treatment and follow-up
HRD signature	HRD-positive	Epithelial ovarian cancer	Olaparib–bevacizumab	1A	Newly diagnosed and relapsed epithelial ovarian cancer: ESMO Clinical Practice Guideline for diagnosis, treatment and follow-up
BRCA1/2	Germline mutation	Pancreatic adenocarcinoma	Olaparib–bevacizumab	1A	Pancreatic cancer: ESMO Clinical Practice Guideline for diagnosis, treatment and follow-up
MSI	MSI-H	Colorectal cancer	Pembrolizumab	1A	Metastatic colorectal cancer: ESMO Clinical Practice Guideline for diagnosis, treatment and follow-up
ALK	ALK fusions	Colorectal cancer	Entrectinib	3A	Metastatic colorectal cancer: ESMO Clinical Practice Guideline for diagnosis, treatment and follow-up
ROS1	ROS1 fusions	Colorectal cancer	Entrectinib	3A	Metastatic colorectal cancer: ESMO Clinical Practice Guideline for diagnosis, treatment and follow-up
MSI	MSI-H	Gastric cancer	Pembrolizumab	1B	Gastric cancer: ESMO Clinical Practice Guideline for diagnosis, treatment and follow-up
IDH2	IDH2 mutation	Biliary tract cancer	enadasib	3A	Biliary tract cancer: ESMO Clinical Practice Guideline for diagnosis, treatment and follow-up
FGFR2	FGFR2 mutation	Biliary tract cancer	FGFR inhibitors (e.g. derazantinib, erdafinib)	2B	Biliary tract cancer: ESMO Clinical Practice Guideline for diagnosis, treatment and follow-up
ERBB2	ERBB2 amplification (or Her2 3+)	Biliary tract cancer	Anti-HER2 antibodies (e.g. pertuzumab, trastuzumab	1C	Biliary tract cancer: ESMO Clinical Practice Guideline for diagnosis, treatment and follow-up
ESR1	D538 and 5 other alterations	Breast Cancer	Fulvestrand	2A	ESMO Clinical Practice Guideline for the diagnosis, staging and treatment of patients with metastatic breast cancer
PD-L1	Expression	TNBC	Atezolizumab-paclitaxel	1A	ESMO Clinical Practice Guideline for the diagnosis, staging and treatment of patients with metastatic breast cancer
PD-L1	Expression	TNBC	Pembrolizumab + ChT	1A	ESMO Clinical Practice Guideline for the diagnosis, staging and treatment of patients with metastatic breast cancer
BRCA1/2; PALB2	Germline mutation	Breast Cancer	PARPi	1A	ESMO Clinical Practice Guideline for the diagnosis, staging and treatment of patients with metastatic breast cancer
					Early breast cancer: ESMO Clinical Practice Guideline for diagnosis, treatment and follow-up
PALB2	Germline mutation	Breast Cancer	PARPi	2A	ESMO Clinical Practice Guideline for the diagnosis, staging and treatment of patients with metastatic breast cancer
BRCA1/2	Somatic mutation	Breast Cancer	PARPi	2A	ESMO Clinical Practice Guideline for the diagnosis, staging and treatment of patients with metastatic breast cancer
Androgen receptor	Expression	TNBC	Androgen receptor blocker + gonadotropin-releasing hormone agonist	2B	ESMO Clinical Practice Guideline for the diagnosis, staging and treatment of patients with metastatic breast cancer

### Sheet: Supplementary Table S4
Supplementary Table S4. Characteristics of the eight remaining discordant cases and reasons for discrepancy between CPG-derived ESCAT tiers and the Modified ESCAT assessment
Description: Details of the eight remaining discordant biomarkers after modified ESCAT application, including discrepancy type (evidence considered, unspecified evidence base, or apparent misalignment), evidence summaries, and tier reasoning.
Gene	Variant	Diagnosis	Drug	Native ESCAT	Modified ESCAT	ESMO ESCAT	Reason for discrepancy
EGFR	Exon 20 in-frame insertions (762_823ins)	NSCLC	Amivantamab	I-A	I-A	I-B [1]	Evidence source discrepancy — ESCAT uses randomized evidence; CPG uses non-randomized data.
KRAS	G12C	NSCLC	Sotorasib	I-A	I-A	I-B [1]	Inconsistent tier assignment — randomized evidence supports a higher tier than assigned by CPG.
RET	Fusions	NSCLC	Selpercatinib	I-A	I-A	I-C [1]	Evidence source discrepancy — ESCAT uses randomized phase 3 evidence; CPG relies on non-randomized data.
AKT1	E17K	Breast Cancer	Capivasertib + Fulvestrant	I-B	I-B	II-B [2]	Insufficient or unclear evidence — CPG does not clearly specify the evidence used.
ROS1	Fusions	NSCLC	Entrectinib	II-B	II-B	I-B [1]	Evidence source discrepancy — CPG includes updated survival data; OncoKB relies on earlier non-randomized data lacking survival endpoints.
NTRK2	Fusions	All Solid Tumors	Larotrectinib	III-B	III-B	I-C [3]	Limited evaluable evidence — only one NTRK2-positive patient in basket trial; too few cases to formally support I-C assignment.
ERBB2	Amplification	Colorectal Cancer	Tucatinib + Trastuzumab	Not matched	I-B	II-B [1]	Insufficient or unclear evidence — CPG does not describe the evidence underlying its tier assignment.
ERBB2	Oncogenic Mutations	NSCLC	Trastuzumab Deruxtecan	Not matched	I-B	II-B [1]	Inconsistent tier assignment — same non-randomized phase 2 evidence, but CPG assigns II-B despite clearly reported survival outcomes.
[1] Oncogene-addicted metastatic non-small-cell lung cancer: ESMO Clinical Practice Guideline for diagnosis, treatment and follow-up.
[2] Multiple ESMO–EURACAN/ESMO guidelines, including:
Metastatic colorectal cancer: ESMO Clinical Practice Guideline for diagnosis, treatment and follow-up.
ESMO Clinical Practice Guideline for the diagnosis, staging and treatment of patients with metastatic breast cancer.
[3] Multiple ESMO–EURACAN/ESMO guidelines, including:
Gastrointestinal stromal tumours: ESMO–EURACAN–GENTURIS Clinical Practice Guideline
Oncogene-addicted metastatic NSCLC: ESMO Clinical Practice Guideline
Sinonasal malignancy: ESMO–EURACAN Clinical Practice Guideline
Salivary gland cancer: ESMO–EURACAN Clinical Practice Guideline
Pancreatic cancer: ESMO Clinical Practice Guideline
Metastatic colorectal cancer: ESMO Clinical Practice Guideline
Metastatic breast cancer: ESMO Clinical Practice Guideline
